# COVID-19 convalescent plasma for the treatment of immunocompromised patients: a systematic review

**DOI:** 10.1101/2022.08.03.22278359

**Authors:** Jonathon W. Senefeld, Massimo Franchini, Carlo Mengoli, Mario Cruciani, Matteo Zani, Ellen K. Gorman, Daniele Focosi, Arturo Casadevall, Michael J Joyner

## Abstract

Immunosuppressed patients have increased risk for morbidity and mortality from COVID-19 because they less frequently mount antibody responses to vaccines and often cannot tolerate small-molecule antivirals. The Omicron variant of concern of SARS-CoV-2 has progressively defeated anti-Spike mAbs authorized so far, paving the way to a return to COVID-19 convalescent plasma (CCP) therapy. In this systematic review we performed a metanalysis of 9 controlled studies (totaling 535 treated patients and 1365 controls and including 4 randomized controlled trials), an individual patient data analysis of 125 case reports/series (totaling 265 patients), and a descriptive analysis of 13 uncontrolled large case series without individual patient data available (totaling 358 patients). The metanalysis of controlled studies showed a risk ratio for mortality of 0.65 (risk difference -0.11) in treatment with CCP versus standard of care for immunosuppressed COVID-19 patients. On the basis of this evidence, we encourage initiation of high-titer CCP from vaccinees(‘hybrid plasma’) in immunocompromised patients.
