## Supplementary Table for "COVID-19 convalescent plasma for the treatment of immunocompromised patients: a systematic review"

### Sheet: Mortality Tables
				Convalescent Plasma				Control
	No.	Study	Type	Survivor	Non-Survivor	Mortality	Break	Survivor2	Non-Survivor2	Mortality2
	1	Abid	CR/S	1	1	0.5
	2	Adedoyin O	CR/S	2	1	0.333333
	3	Aksoy	CR/S	1	0	0
	4	Antony	CR/S	1	0	0
	5	Anupama (Exclude?)	CR/S	1	0	0
	6	Avanzato	CR/S	1	0	0
	7	Aviv	CR/S	1	0	0
	8	Baang	CR/S	0	1	1
	9	Bakhsh A	CR/S	1	0	0
	10	Balashov	CR/S	1	0	0
	11	Bar	RCT	38	2	0.05		29	10	0.25641
	12	Basheer M	CR/S	1	0	0
	13	Bayrak	CR/S	1	0	0
	14	Betrains	CR/S	4	1	0.2
	15	Biernat	MCS	20	3	0.130435		13	9	0.409091
	16	Bobek (Exclude?)	CR/S	2	0	0
	17	Bosnjak B	CR/S	1	0	0
	18	Bronstein	CR/S	2	0	0
	19	Bruiners N	CR/S	1	0	0
	20	Casarola G	CR/S	1	0	0
	21	Chen L	CR/S	0	1	1
	22	Choudhury A	CR/S	1	0	0
	23	Christensen J	CR/S	0	1	1
	24	Cinar O	CR/S	1	0	0
	A1	Clark (Add?)	CR/S	1	0	0
	25	Cristelli MP	MCS	45	13	0.224138		88	28	0.241379
	26	Cusi MG	CR/S	3	0	0
	27	Dai W (Diabetes?)	MCS	36	3	0.0769231		316	12	0.0365854
	28	Dale M	CR/S	2	0	0
	29	Delgado-Fernandez	CR/S	3	0	0
	30	Dell'Isola	CR/S	1	0	0
	31	Deveci B	CR/S	3	0	0
	32	Erber J	CR/S	2	4	0.666667
	33	Ferrari	CR/S	7	0	0
	34	Fung	CR/S	4	0	0
	35	Furlan	CR/S	4	0	0
	36	Gattuso G	CR/S	1	0	0
	37	Gharbharan A (Clin Infect Dis)	CR/S	21	4	0.16
	38	Gibson EG	CR/S	1	0	0
	39	Gordon O	CR/S	14	0	0
	A2	Greenbaum (Add?)	CR/S	32	12	0.27
	40	Gupta	CR/S	9	1	0.1
	41	Halfmann PJ
	42	Hanssen JLJ	CR/S	1	0	0
	43	Hartman (Prophylaxis)	CR/S	1	0	0
	44	Helleberg	CR/S	8	2	0.2
	45	Honjo	CR/S	1	0	0
	46	Hovey	CR/S	1	0	0
	47	Hueso T (Blood)	CR/S	16	1	0.0588235
	48	Hueso T (2022; Leukemia)
	49	Hughes CM	CR/S	1	0	0
	50	Iaboni	CR/S	1	0	0
	51	Jamir	CR/S	1	0	0
	52	Jassem J	CR/S	1	0	0
	53	Jasuja S	CR/S	7	15	0.681818
	54	Jeyaraman	CR/S	18	15	0.454545
	55	Jiang J	CR/S	1	0	0
	56	Jin H	CR/S	3	0	0
	57	Karaolidou F	CR/S	1	0	0
	58	Karatas	CR/S	1	0	0
	59	Katz-Greenberg	CR/S	4	0	0
	60	Keitel	CR/S	1	0	0
	61	Kemp	CR/S	0	1	1
	62	Kenig	CR/S	8	0	0
	63	Ketels	CR/S	1	0	0
	64	Khan AM	CR/S	1	0	0
	65	Khatamzas	CR/S	2	1	0.333333
	66	Khatri	CR/S	0	1	1
	67	Kluger	CR/S	3	0	0
	68	Kochanek	CR/S	1	0	0
	69	Kremer AE	CR/S	3	0	0
	70	Lancman	CR/S	1	0	0
	71	Lang-Meli J	CR/S	16	0	0
	72	Lazzari L	CR/S	1	0	0
	73	Lemus HN
	74	Levy I	CR/S	33	16	0.326531		N/A	N/A	N/A
	75	Lima	CR/S	2	0	0
	76	Lindemann 2021a (J Med Virol)	CR/S	3	1	0.25
	77	Ljungquist O	CR/S	22	6	0.214286
	78	London	CR/S	1	0	0
	79	López V	CR/S	9	1	0.1
	80	Lubnow	CR/S	1	0	0
	81	Luetkens	CR/S	1	0	0
	82	Madariaga	CR/S	9	1	0.1
	83	Malsy	CR/S	1	0	0
	84	Martens	CR/S	1	0	0
	85	Martínez-Barranco P	CR/S	4	1	0.2
	86	Martínez-Chinchilla
	87	Martinot	CR/S	1	0	0
	88	McKemey	CR/S	1	0	0
	89	Mehta	CR/S	1	1	0.5
	90	Mendes-Correa	CR/S	1	0	0
	91	Milosevic	CR/S	1	0	0
	92	Mira	CR/S	1	0	0
	93	Mohseni	CR/S	1	0	0
	94	Monrad	CR/S	1	0	0
	95	Moore	CR/S	1	0	0
	96	Moutinho-Pereira	CR/S	1	0	0
	A3	Mullaguri (Add?)	CR/S	0	2	1
	97	Naeem	CR/S	3	0	0
	98	Nguyen	CR/S	2	0	0
	99	Niu	CR/S	1	0	0
	100	Nussenblatt	CR/S	1	0	0
	101	Nyström
	102	Oliva
	103	Ordaya EE	CR/S	1	0	0
	104	Ormazabal Velez	CR/S	2	0	0					Vélez
	105	Pal	CR/S	15	2	0.117647
	106	Pommeret F	CR/S	4	1	0.2
	107	Rahman	CR/S	10	3	0.230769
	108	Ribeiro	CR/S	1	0	0
	109	Rnjak	CR/S	1	0	0
	110	Rodriguez J	CR/S	0	1	1
	A4	Rodriguez Z (Add?)	CR/S	1	0	0
	111	Rodriguez-Pla	CR/S	1	0	0
	112	Rüfenacht
	113	Saad Shaukat (Exclude?)	CR/S	1	0	0					Shaukat MHS
	114	Sait AS	CR/S	41	3	0.0681818
	115	Sajmi	MCS	21	16	0.432432		17	14	0.451613
	116	Schenker C	CR/S	1	0	0
	117	Schreiber	CR/S	1	0	0
	118	Sepulcri	CR/S	0	1	1
	119	Shah	CR/S	1	0	0
	120	Shankar R	CR/S	1	0	0
	121	Spinicci M	CR/S	1	0	0
	122	Steiner
	123	Szwebel	CR/S	1	0	0
	124	Taha	CR/S	1	0	0
	125	Tan L (Exclude?)	CR/S	1	0	0
	126	Thompson	MCS	124	19	0.132867		619	204	0.247874
	127	Tremblay	CR/S	14	10	0.416667
	128	Trimarchi	CR/S	1	0	0
	129	Van Damme	CR/S	1	0	0
	130	van Oers	CR/S	1	0	0
	131	Wang B	CR/S	1	0	0
	132	Weinbergerova	CR/S	29	3	0.09375
	133	Weinbergerova 2022	CR/S	16	3	0.157895
	A5	Werthman-Ehrenreich (Add?)	CR/S	0	1	1
	134	Wright	CR/S	1	0	0
	A6	Ye (Add?)	CR/S	6	0	0
	135	Yi	CR/S	1	0	0
	A7	Zhang LB (Add?)	CR/S	2	0	0
	136	Zhang LL	CR/S	1	0	0
	137	Zimmerli	CR/S	1	0	0
	138	Zimmermann	CR/S	0	1	1
	139	Zlamal	CR/S	1	0	0
	Footnotes. MCS, matched control study; RCT, randomized clinical trial; CS/R, case series or case report.

### Sheet: Individual Data
No.	Study	patient no.	Sex	Age	Mechanical Ventilation?	Mortality?	Discharge	WHO Disease Severity Score	CCP units	volume (ml) per unit	cumulative volume (ml)	Antibody Level	Antibody Test	Time from admission to transfusion (days)	Time from symptoms to transfusion (days)	Rapid improvement (within 5 days)?	Follow-up (days)	ICU length of stay	IVIG	Steroids	remdesivir	(hydroxy)chloroquine	antibiotics	Concomitant Therapies	Primary or Secondary	Category	Condition	anti-CD20	Anti-Spike mAbs (YES/No)	Pre/ post/ concomitatnt	type of anti-Spike mAb
1	Abid	1	M	76	Yes	Yes	No	5	N/A	N/A	N/A	N/A	N/A	10	33	N/A	N/A	N/A	No	No	Yes	No	Yes	Remdesivir	Secondary	Haematological Malignancy	MDS		No
	Abid	2	M	88	No	No	Yes	3	N/A	N/A	N/A	N/A	N/A	5	N/A	N/A	N/A	N/A	No	Yes	No	No	N/A		Secondary	Haematological Malignancy	MM		No
2	Adedoyin O	1	M	70	Yes	Yes	No	N/A	2	N/A	N/A	N/A	N/A	N/A	N/A	N/A	N/A	N/A	N/A	Yes	N/A	N/A	N/A	Tacrolimus and mycophenolate, bamlanivimab and etesevimab	Secondary	Solid Organ Transplant	KTX		No
	Adedoyin O	2	F	69	No	No	Yes	N/A	1	N/A	N/A	N/A	N/A	N/A	N/A	N/A	N/A	N/A	N/A	N/A	N/A	N/A	N/A	Ocrelizumab	Secondary	Autoimmune disorder	MS		No
3	Antony	1	M	63	Yes	No	N/A	N/A	1	200	200	N/A	N/A	N/A	N/A	N/A	N/A	N/A	No	N/A	No	Yes	Yes	cefepime, hydrochloroquine,	Secondary	Solid Organ Transplant	KTX, OLT		No
4	Avanzato	1	F	71	No	No	N/A	N/A	2	200	400	1D: 2,560 (IgG), 2D: 5,120 (IgG)	ELISA	71	N/A	No	N/A	N/A	Yes	No	No	No	No	IVIG	Secondary	Haematological Malignancy	CLL		No
5	Baang	1	M	60	No	No	N/A	N/A	N/A	N/A	N/A	N/A	N/A	33	40	N/A	N/A	N/A	No	Yes	Yes	No	N/A	rituximab, Chemotherapy	Secondary	Hematologic malignancy	LNH	Y	No
6	Bakhsh A	1	F	54	Yes	No	Yes	N/A	4	N/A	N/A	N/A	N/A	>4	>12	N/A	N/A	N/A	N/A	Yes	N/A	N/A	Yes		Secondary	Solid Organ Transplant	HTX		No
7	Balashov	1	F	1	No	No	Yes	3	3	N/A	N/A	>1:160 (2), >1:80 (1)	N/A	N/A	47	No	N/A	N/A	N/A	Yes	N/A	N/A	Yes		Secondary	Haematological Malignancy	HSCT		No
8	Basheer M	1	M	N/A	N/A	No	Yes	N/A	6	N/A	N/A	>1:1000	ELISA	N/A	N/A	No	N/A	N/A	Yes	N/A	Yes	N/A	Yes		Secondary	Haematological Malignancy	NHL	Y	No
9	Bayrak	1	M	50	No	No	Yes	N/A	1	200	200	N/A	N/A	4	9	No	N/A	N/A	No	Yes	No	No	Yes	Meropenem, methylprednisolone,	Secondary	Solid Organ Transplant	KTX		No
10	Belcari	1	M	62	No	No	N/A	N/A	6	600	3600	640 nAb, others	VNT, serology	N/A	115	Yes	180	N/A	No	Yes	No	No	Yes	rituximab + benetoclax	Secondary	Hematologic malignancy	CLL	Y	No
11	Bosnjak B	1	F	N/A	No	No	Yes	N/A	1	295	295	>1:100	pseudo nAb	N/A	63	Yes	90	N/A	Yes	No	No	No	N/A	G-CSF, CAR-T	Secondary	Haematological Malignancy	NHL		No
12	Bronstein	1	M	68	No	No	Yes	N/A	N/A	N/A	N/A	N/A	N/A	12	N/A	N/A	N/A	43	Yes	N/A	Yes	N/A	Yes	Fludarabine, cyclophosphamide, rituximab	Secondary	Haematological Malignancy	CLL	Y	Yes	pre	BAM
13	Bruiners N	1	F	50	Yes	No	Yes	N/A	3	500	1500	>1:160	nAb	N/A	39.54.61	N/A	N/A	N/A	No	Yes	Yes	Yes	Yes	Rituximab, methotrexate	Secondary	Autoimmune disorder	Multiple autoimmune syndrome	Y	No
14	Buckland	1	M	31	N/A	No	N/A	3	2	N/A	N/A	N/A	N/A	N/A	N/A	N/A	N/A	N/A	No	NO	Yes	Yes	Yes		Primary	humoral	agammaglobulinemia		No
15	Casarola G	1	F	53	No	No	Yes	3	3	N/A	N/A	1:320, 1:160, 1:80	N/A	72	N/A	Yes	N/A	N/A	Yes	Yes	Yes	N/A	N/A		Secondary	Haematological Malignancy	NHL		No
16	Chen L	1	M	55	No	Yes	No	4	N/A	N/A	N/A	N/A	N/A	1	N/A	No	94	49	No	Yes	No	No	Yes	meropenem, corticosteroids	Secondary	Solid Organ Transplant	KTX		No
17	Choudhury A	1	M	52	No	No	Yes	N/A	N/A	N/A	N/A	N/A	N/A	8	12	Yes	N/A	14	No	Yes	Yes	Yes	Yes	hydroxychloroquine, piperacillin-tazobactam, teicolplanin, dexamethasone, remdesivir	Secondary	Solid Organ Transplant	OLT		No
18	Christensen J	1	F	64	Yes	Yes	No	N/A	N/A	N/A	N/A	N/A	N/A	N/A	N/A	No	11	N/A	No	No	No	Yes	No	hydroxychloroquine	Secondary	Solid Organ Transplant	KTX		No
19	Cinar O	1	M	55	No	No	Yes	N/A	2	200	400	N/A	Euroimmun ELISA	1	5	N/A	N/A	N/A	No	No	No	No	Yes	meropenem	Secondary	Haematological Malignancy	MDS		No
20	Clark	1	F	76	No	No	Yes	N/A	N/A	N/A	800	N/A	N/A	43	50	Yes	69	N/A	No	Yes	No	No	No	prednisone,	Secondary	Haematological Malignancy	NHL		No
21	Colombo	1	F	67	No	No	Yes	N/A	2	300	600	599	Ortho-VITROS	N/A	72	Yes	4	N/A	Yes	Yes	Yes	No	Yes	R-CHOP	Secondary	Haematological Malignancy	NHL	Y	No
22	Cusi MG	1	M	55	No	No	Yes	N/A	2	N/A	N/A	1:80	N/A	N/A	N/A	N/A	N/A	N/A	No	No	No	No	No	N/A	Secondary	Solid Organ Transplant	LTX		No
	Cusi MG	2	F	77	No	No	Yes	N/A	2	N/A	N/A	1:80	N/A	N/A	N/A	N/A	N/A	N/A	No	No	No	No	No	N/A	Secondary	Haematological Malignancy	NHL		No
	Cusi MG	3	M	60	No	No	Yes	N/A	2	N/A	N/A	1:100	N/A	N/A	N/A	N/A	N/A	N/A	No	No	No	No	No	N/A	Secondary	Haematological Malignancy	CLL		No
23	D'abramo	1	M	39	No	No	Yes	N/A	1	N/A	N/A	1/320	N/A	N/A	N/A	N/A	N/A	92	N/A	Yes	Yes	No	N/A	RITUXIMAB	Secondary	Haematological Malignancy	NHL	Y	No
	D'abramo	2	M	66	Yes	No	Yes	N/A	1	N/A	N/A	1/320	N/A	N/A	N/A	N/A	N/A	19	N/A	Yes	Yes	No	N/A	obinutuzumab	Secondary	Haematological Malignancy	NHL	Y	Yes	POST	CAS+IMD
	D'abramo	3	M	65	Yes	No	Yes	N/A	1	N/A	N/A	1/320	N/A	N/A	N/A	N/A	N/A	19	N/A	Yes	Yes	No	N/A	RITUXIMAB	Secondary	Haematological Malignancy	NHL	Y	No
	D'abramo	4	M	67	Yes	No	Yes	N/A	1	N/A	N/A	1/320	N/A	N/A	N/A	N/A	N/A	30	N/A	Yes	Yes	No	N/A	RITUXIMAB	Secondary	Haematological Malignancy	NHL	Y	No
	D'abramo	5	M	59	Yes	No	Yes	N/A	1	N/A	N/A	1/320	N/A	N/A	N/A	N/A	N/A	15	N/A	Yes	Yes	N/A	N/A	RITUXIMAB	Secondary	Haematological Malignancy	NHL	Y	No
	D'abramo	6	F	77	Yes	No	Yes	N/A	1	N/A	N/A	1/320	N/A	N/A	N/A	N/A	N/A	51	N/A	Yes	Yes	N/A	N/A	RITUXIMAB	Secondary	Haematological Malignancy	NHL	Y	Yes	PRE	CAS+IMD
	D'abramo	7	M	54	No	No	Yes	N/A	1	N/A	N/A	1/320	N/A	N/A	N/A	N/A	N/A	6	N/A	Yes	Yes	N/A	N/A	RITUXIMAB	Secondary	Haematological Malignancy	NHL	Y	Yes	pre	BAM+ETE
24	Dale M	1	F	65	Yes	No	Yes	5	2	N/A	N/A	N/A	N/A	N/A	10	No	N/A	N/A	N/A	Yes	N/A	Yes	Yes		Secondary	Solid Organ Transplant	LTX		Yes	pre	BAM
	Dale M	2	F	58	Yes	No	Yes	5	1	N/A	N/A	N/A	N/A	N/A	5	No	N/A	N/A	N/A	Yes	N/A	Yes	Yes		Secondary	Solid Organ Transplant	LTX		Yes	pre	BAM
25	Delgado-Fernandez	1	M	26	No	No	Yes	N/A	1	600	600	> 2.64	COVID-19 ELISA IgG	23 (1st admit), 4 (readmit)	39	N/A	N/A	N/A	Yes	Yes	Yes	Yes	Yes	hydroxychloroquine/azithromycin (H/A), cefditoren, ceftriaxone, tocilizumab, meropenem, remdesivir, dexamethasone	Primary	humoral	XLA		No
	Delgado-Fernandez	2	M	66	No	No	Yes	N/A	N/A	N/A	600	3.95	COVID-19 ELISA IgG	27 (1st admit), 14 (readmit)	36	No	N/A	N/A	No	Yes	No	No	Yes	tocilizumab, dexamethasone, cefepime, voriconazole, meropenem	Secondary	Haematological Malignancy	NHL	Y	No
	Delgado-Fernandez	3	M	62	No	No	Yes	N/A	N/A	N/A	300	3.69	COVID-19 ELISA IgG	49 (1st admit), 2 (readmit)	56	Yes	N/A	N/A	Yes	No	No	No	Yes	cefepime,	Secondary	Haematological Malignancy	NHL	Y	No
26	Dell'Isola	1	F	6	No	No	N/A	2	N/A	N/A	N/A (10 mL/kg)	1:20, 1:160	N/A	10-13	30-33	No	N/A	N/A	No	Yes	Yes	No	Yes	Cefpodoxime, remdesivir, prednisone,	Secondary	Haematological Malignancy	ALL		No
27	Deveci B	1	F	34	No	No	Yes	N/A	N/A	N/A	N/A	N/A	N/A	N/A	N/A	N/A	N/A	N/A	Yes	N/A	N/A	N/A	Yes	Favipiravir	Secondary	Haematological Malignancy	NHL		No
	Deveci B	2	F	45	No	No	Yes	N/A	N/A	N/A	N/A	N/A	N/A	N/A	N/A	N/A	N/A	N/A	N/A	N/A	N/A	N/A	Yes	Favipiravir	Secondary	Haematological Malignancy	CLL		No
	Deveci B	3	M	66	No	No	Yes	N/A	N/A	N/A	N/A	N/A	N/A	N/A	N/A	N/A	N/A	N/A	Yes	N/A	N/A	N/A	Yes		Secondary	Haematological Malignancy	NHL		No
28	Di Palma	1	M	40	No	No	Yes	N/A	3	200	600		N/A	49,50,51	49	yes	150	N/A	N/A	Yes	Yes	No	Yes	inotuzumab	Secondary	Haematological Malignancy	ALL		No
29	Erber J	2	F	52	Yes	No	Yes	5	5	200	1000	<10	IgG	20	21	No	N/A	71	N/A	N/A	Yes	N/A	N/A		Secondary	Haematological Malignancy	NHL		No
30	Ferrari	1	F	48	No	No	Yes	N/A	3	210	630	N/A	N/A	N/A	8	N/A	N/A	N/A	N/A	Yes	N/A	Yes	N/A	Yes	Secondary	Haematological Malignancy	NHL		No
	Ferrari	2	M	60	No	No	Yes	N/A	3	210	630	N/A	N/A	N/A	7	N/A	N/A	N/A	N/A	Yes	N/A	Yes	N/A	Yes	Secondary	Haematological Malignancy	NHL		No
	Ferrari	3	M	60	No	No	Yes	N/A	3	210	630	N/A	N/A	N/A	6	N/A	N/A	N/A	N/A	Yes	N/A	Yes	N/A	Yes	Secondary	Haematological Malignancy	NHL		No
	Ferrari	4	M	43	No	No	Yes	N/A	3	210	630	N/A	N/A	N/A	9	N/A	N/A	N/A	N/A	Yes	N/A	Yes	N/A	Yes	Secondary	Haematological Malignancy	IMF		No
	Ferrari	5	M	70	No	No	Yes	N/A	3	210	630	N/A	N/A	N/A	7	N/A	N/A	N/A	N/A	Yes	N/A	Yes	N/A	Yes	Secondary	Haematological Malignancy	NHL		No
	Ferrari	6	M	69	No	No	Yes	N/A	3	210	630	N/A	N/A	N/A	10	N/A	N/A	N/A	N/A	N/A	N/A	Yes	N/A	Yes	Secondary	Haematological Malignancy	AML		No
	Ferrari	7	M	60	No	No	Yes	N/A	3	210	630	N/A	N/A	N/A	10	N/A	N/A	N/A	N/A	Yes	N/A	Yes	N/A	Yes	Secondary	Haematological Malignancy	CLL		No
31	Franchini	1	M	60	No	No	N/A	N/A	3	300	900	160-320	VNT	N/A	10	Yes	N/A	N/A	No	Yes	Yes	No	Yes	rituximab	Secondary	Solid cancer	thymoma	Y	No
	Franchini	2	M	72	No	No	N/A	N/A	2	300	600	320	VNT	N/A	11	Yes	N/A	N/A	No	Yes	No	No	Yes		Secondary	Hematologic malignancy	NHL		No
	Franchini	3	M	78	No	Yes	N/A	N/A	2	300	600	160	VNT	N/A	18	No	N/A	N/A	No	Yes	No	No	Yes		Secondary	Solid cancer	prostate cancer		No
	Franchini	4	M	77	No	Yes	N/A	N/A	2	300	600	640	VNT	N/A	19	No	N/A	N/A	No	Yes	No	No	Yes		Secondary	solid cancer	lung cancer		No
	Franchini	5	M	72	No	No	N/A	N/A	2	300	600	640	VNT	N/A	9	Yes	N/A	N/A	No	Yes	Yes	No	Yes		Secondary	Hematologic malignancy	CLL		Yes	pre	CAS+IMD
	Franchini	6	M	50	No	No	N/A	N/A	1	300	300	160	VNT	N/A	11	Yes	N/A	N/A	No	Yes	No	No	Yes	metotrexate	Secondary	Autoimmune Disorder	rheumatoid arthritis		No
	Franchini	7	F	74	No	No	N/A	N/A	2	300	600	320	VNT	N/A	1	Yes	N/A	N/A	No	Yes	No	No	Yes	rituximab	Secondary	Hematologic malignancy	NHL	Y	No
	Franchini	8	M	76	No	No	N/A	N/A	2	300	600	640	VNT	N/A	3	Yes	N/A	N/A	No	Yes	No	No	Yes	rituximab	Secondary	Hematologic malignancy	CLL	Y	No
	Franchini	9	M	6	Yes	No	N/A	N/A	2	300	600	320-640	VNT	N/A	15	Yes	N/A	N/A	Yes	Yes	No	No	Yes	anankira, ruxolitinib	Secondary	Hematologic malignancy	PHLH		No
32	Fung	1	M	44	Yes	No	Yes	N/A	1	200	200	>1:400	ELISA	21	27	No	73	N/A	No	Yes	No	Yes	Yes	tocilizumab, lopinavir/ritonavir, methylprednisolone, antibiotics, hydroxychloroquine	Secondary	Solid Organ Transplant	RTX		No
	Fung	2	M	44	No	No	Yes	N/A	1	200	200	>1:400	ELISA	2	4	Yes	15	N/A	No	No	No	No	No	N/A	Secondary	Solid Organ Transplant	RTX		No
	Fung	3	F	65	No	No	Yes	N/A	1	200	200	N/A	N/A	5	8	Yes	17	N/A	No	No	Yes	No	No	remdesivir	Secondary	Solid Organ Transplant	LTX		No
	Fung	4	M	62	No	No	Yes	N/A	1	200	200	>1:400	ELISA	2	4	No	61	N/A	No	No	No	No	No	N/A	Secondary	Haematological Malignancy	CML		No
33	Furlan	1	M	53	No	No	Yes	4	N/A	N/A	900	N/A	N/A	N/A	N/A	No	N/A	N/A	N/A	Yes	Yes	N/A	N/A		Secondary	Haematological Malignancy	NHL		No
	Furlan	2	M	50	No	No	Yes	4	N/A	N/A	900	N/A	N/A	N/A	N/A	No	N/A	N/A	N/A	Yes	Yes	N/A	N/A		Secondary	Haematological Malignancy	NHL		No
	Furlan	3	M	49	No	No	Yes	3	N/A	N/A	900	N/A	N/A	N/A	N/A	No	N/A	N/A	N/A	Yes	Yes	N/A	N/A		Secondary	Haematological Malignancy	NHL		No
	Furlan	4	M	53	No	No	Yes	3	N/A	N/A	900	N/A	N/A	N/A	N/A	No	N/A	N/A	N/A	Yes	Yes	N/A	N/A		Secondary	Haematological Malignancy	NHL		No
34	Gattuso G	1	M	11	No	No	Yes	2	N/A	N/A	N/A	N/A	N/A	11	11	N/A	107	N/A	N/A	Yes	N/A	N/A	N/A		Secondary	Haematological Malignancy	NHL		No
35	Gordon O	1	M	9	No	No	Yes	N/A	N/A	N/A	5 mL/kg	> 1: 320	Euroimmun ELISA	N/A	5	N/A	N/A	N/A	No	No	No	No	No	N/A	Secondary	Solid cancer	DICER1-associated parietal Sarcoma		No
	Gordon O	2	F	4	No	No	Yes	N/A	N/A	N/A	5 mL/kg	> 1: 320	Euroimmun ELISA	N/A	5	N/A	N/A	N/A	Yes	No	No	No	No	IVIG	Primary	Immunodeficiency	Immunodeficiency CARD11 mutation		No
	Gordon O	3	M	16	No	No	Yes	N/A	N/A	N/A	5 mL/kg	> 1: 320	Euroimmun ELISA	N/A	4	N/A	N/A	N/A	No	No	No	No	No	Infliximab	Secondary	Autoimmune disorder	IBD		No
	Gordon O	4	F	15	No	No	Yes	N/A	N/A	N/A	4 mL/kg	> 1: 320	Euroimmun ELISA	N/A	5	N/A	N/A	N/A	No	Yes	Yes	No	No	dexamethasone, remdesivir	Primary	common	CVID		No
	Gordon O	5	M	17	No	No	Yes	N/A	N/A	N/A	5 mL/kg	> 1: 320	Euroimmun ELISA	N/A	5	N/A	N/A	N/A	No	No	No	No	No	N/A	Secondary	Solid cancer	S/P Wilms tumor		No
	Gordon O	6	F	6	No	No	Yes	N/A	N/A	N/A	4 mL/kg	> 1: 320	Euroimmun ELISA	N/A	3	N/A	N/A	N/A	Yes	No	No	No	No	IVIG	Primary	common	CVID		No
	Gordon O	7	F	5	No	No	Yes	N/A	N/A	N/A	5 mL/kg	> 1: 320	Euroimmun ELISA	N/A	7	N/A	N/A	N/A	Yes	No	No	No	No	IVIG	Primary	Immunodeficiency	Ataxia-Telangectasia		No
	Gordon O	8	M	6	No	No	Yes	N/A	N/A	N/A	5 mL/kg	> 1: 320	Euroimmun ELISA	N/A	2	N/A	N/A	N/A	No	No	No	No	No	N/A	Secondary	Solid Organ Transplant	LTX, KTX		No
	Gordon O	9	M	9	No	No	Yes	N/A	N/A	N/A	5 mL/kg	> 1: 320	Euroimmun ELISA	N/A	5	N/A	N/A	N/A	No	No	No	No	No	N/A	Primary	Immunodeficency	Ataxia-Telangectasia		No
36	Gupta	1	F	37	No	No	Yes	N/A	2	200	400	>1:640	N/A	8	11	N/A	7	N/A	N/A	Yes	Yes	N/A	N/A	methylprednisolone, remdesivir	Secondary	Solid Organ Transplant	KTX		No
	Gupta	2	M	49	No	No	Yes	N/A	2	200	400	>1:640	N/A	4	6	N/A	7	N/A	N/A	Yes	Yes	N/A	N/A	methylprednisolone, remdesivir	Secondary	Solid Organ Transplant	KTX		No
	Gupta	3	F	32	No	No	Yes	N/A	2	200	400	>1:640	N/A	8	10	N/A	7	N/A	N/A	Yes	Yes	N/A	N/A	methylprednisolone, remdesivir	Secondary	Solid Organ Transplant	KTX		No
	Gupta	4	M	49	No	No	Yes	N/A	2	200	400	>1:640	N/A	5	9	N/A	7	N/A	N/A	Yes	Yes	N/A	N/A	methylprednisolone, remdesivir	Secondary	Solid Organ Transplant	KTX		No
	Gupta	5	M	26	No	No	Yes	N/A	2	200	400	>1:640	N/A	8	11	N/A	7	N/A	N/A	Yes	Yes	N/A	N/A	methylprednisolone, remdesivir	Secondary	Solid Organ Transplant	KTX		No
	Gupta	6	M	52	No	No	Yes	N/A	2	200	400	>1:640	N/A	6	8	N/A	7	N/A	N/A	Yes	Yes	N/A	N/A	methylprednisolone, remdesivir	Secondary	Solid Organ Transplant	KTX		No
	Gupta	7	M	51	Yes	Yes	No	N/A	2	200	400	>1:640	N/A	5	10	N/A	7	N/A	N/A	Yes	Yes	N/A	N/A	methylprednisolone, remdesivir	Secondary	Solid Organ Transplant	KTX		No
	Gupta	8	M	56	No	No	Yes	N/A	2	200	400	>1:640	N/A	4	7	N/A	7	N/A	N/A	Yes	Yes	N/A	N/A	methylprednisolone, remdesivir	Secondary	Solid Organ Transplant	KTX		No
	Gupta	9	M	30	No	No	Yes	N/A	2	200	400	>1:640	N/A	4	6	N/A	7	N/A	N/A	Yes	Yes	N/A	N/A	methylprednisolone, remdesivir	Secondary	Solid Organ Transplant	KTX		No
	Gupta	10	M	40	No	No	Yes	N/A	2	200	400	>1:640	N/A	3	7	N/A	7	N/A	N/A	Yes	Yes	N/A	N/A	methylprednisolone, remdesivir	Secondary	Solid Organ Transplant	KTX		No
37	Halfmann PJ	1	M	50	Yes	No	No	N/A	11	N/A	N/A		N/A	N/A	4 - 6 - 14 - 16 months	NO	N/A	N/A	Yes	Yes	Yes	No	Yes	N/A	Secondary	Infective	HIV		Yes	pre\post	BAM
38	Hanssen JLJ	1	M	81	No	No	Yes	N/A	N/A	N/A	900	> 60 alliance units/mL	ELISA	9	29	No	54	N/A	Yes	Yes	Yes	N/A	Yes	voriconazole, ibrutinib	Secondary	Haematological Malignancy	CLL		No
39	Hartman (Prophylaxis)	1	M	35	No	No	Yes	N/A	2	N/A	N	N/A	N/A	N/A	N/A	No	61	N/A	N/A	N/A	N/A	N/A	Yes		Secondary	Haematological Malignancy	CLL		No
40	Hatzl	1	M	52	N/A	No	N/A	5	N/A	N/A	N/A	N/A	N/A	N/A	N/A	N/A	N/A	N/A	No	Yes	No	Yes	Yes	tocilizumab	Secondary	Hematologic malignancy	NHL		No
	Hatzl	2	M	55	N/A	No	N/A	5	N/A	N/A	N/A	N/A	N/A	N/A	N/A	N/A	N/A	N/A	No	Yes	No	Yes	Yes	tocilizumab	Secondary	Hematologic malignancy	NHL		No
41	Ho	1	F	65	N/A	No	N/A	5	N/A	N/A	N/A	N/A	N/A	N/A	N/A	N/A	N/A	N/A	No	No	No	Yes	Yes		Primary	humoral	CVID		No
	Ho	2	F	39	N/A	Yes	N/A	3	N/A	N/A	N/A	N/A	N/A	N/A	N/A	N/A	N/A	N/A	No	Yes	No	Yes	Yes		Primary	humoral	agammaglobulinemia		No
	Ho	3	M	40	N/A	No	N/A	2	N/A	N/A	N/A	N/A	N/A	N/A	N/A	N/A	N/A	N/A	No	No	No	No	Yes		Primary	humoral	agammaglobulinemia		No
	Ho	4	M	24	N/A	No	N/A	3	N/A	N/A	N/A	N/A	N/A	N/A	N/A	N/A	N/A	N/A	No	No	No	No	Yes		Primary	humoral	agammaglobulinemia		No
	Ho	5	M	10	N/A	No	N/A	N/A	N/A	N/A	N/A	N/A	N/A	N/A	N/A	N/A	N/A	N/A	No	No	No	No	No		Primary	humoral	agammaglobulinemia		No
42	Honjo	1	F	72	No	No	Yes	2	1	218	218	ID 50 > 5,000	ELISA	6	33	Yes	4	N/A	Yes	N/A	N/A	Yes	N/A		Secondary	Haematological Malignancy	CLL		No
43	Hovey	1	M	26	No	No	Yes	2	1	199	199	N/A	N/A	11	18	Yes	14	N/A	Yes	N/A	N/A	N/A	Yes		Primary	humoral	XLA		No
44	Hughes CM	1	M	53	No	No	Yes	2	6	N/A	N/A	N/A	N/A	N/A	8	N/A	N/A	N/A	N/A	Yes	N/A	N/A	Yes		Secondary	Haematological Malignancy	NHL		No
45	Iaboni	1	M	28	No	No	Yes	4	1	500	500	N/A	N/A	5	12	Yes	N/A	8	Yes	Yes	Yes	N/A	N/A		Primary	humoral	XLA		No
46	Jamir	1	M	49	No	No	Yes	4	3	200	600	> 1: 1000	N/A	N/A	4	No	N/A	24	N/A	Yes	Yes	N/A	Yes		Secondary	Solid Organ Transplant	LTX		No
47	Jassem J	1	M	66	No	No	Yes	N/A	N/A	N/A	400	N/A	N/A	88	88	Yes	62	N/A	Yes	N/A	Yes	N/A	Yes	obinutuzumab	Secondary	Haematological Malignancy	NHL	Y	No
48	Jiang J	1	F	70	No	No	Yes	N/A	N/A	N/A	400	>1:1000	ELISA	4	26	N/A	14	N/A	N/A	Yes	N/A	N/A	Yes		Secondary	Solid Organ Transplant	KTX		No
49	Jin H	1	M	10	No	No	Yes	N/A	N/A	N/A	400	> 1: 320	N/A	12	22	Yes	15	N/A	Yes	N/A	Yes	N/A	Yes		Primary	humoral	XLA		No
	Jin H	2	M	24	No	No	Yes	N/A	N/A	N/A	400	> 1: 320	N/A	3	16	Yes	4	N/A	Yes	N/A	N/A	N/A	Yes		Primary	humoral	XLA		No
	Jin H	3	M	40	No	No	Yes	N/A	N/A	N/A	400	> 1: 320	N/A	2	44	Yes	22	N/A	Yes	N/A	N/A	N/A	Yes		Primary	humoral	XLA		No
50	Karaolidou F	1	M	45	No	No	Yes	2	N/A	N/A	600	N/A	N/A	≥ 11	≥ 13	Yes	90	N/A	N/A	N/A	N/A	N/A	Yes	enoxaparin	Secondary	Haematological Malignancy	ALL		No
51	Karatas	1	M	61	No	No	Yes	N/A	N/A	N/A	N/A	> 1.1	Euroimmun ELISA	N/A	40	No	N/A	N/A	N/A	N/A	N/A	Yes	N/A		Secondary	Haematological Malignancy	NHL		No
52	Katz-Greenberg	1	F	61	No	No	Yes	N/A	N/A	N/A	N/A	N/A	N/A	N/A	N/A	N/A	N/A	N/A	N/A	N/A	N/A	N/A	N/A		Secondary	Solid Organ Transplant	KTX		No
	Katz-Greenberg	2	M	45	No	No	Yes	N/A	N/A	N/A	N/A	N/A	N/A	N/A	N/A	N/A	N/A	N/A	N/A	N/A	N/A	N/A	N/A		Secondary	Solid Organ Transplant	KTX		No
	Katz-Greenberg	3	F	42	Yes	No	Yes	N/A	N/A	N/A	N/A	N/A	N/A	N/A	N/A	N/A	N/A	N/A	N/A	N/A	N/A	N/A	N/A		Secondary	Solid Organ Transplant	KTX		No
	Katz-Greenberg	4	F	59	Yes	No	No	N/A	N/A	N/A	N/A	N/A	N/A	N/A	N/A	N/A	N/A	N/A	N/A	N/A	N/A	N/A	N/A		Secondary	Solid Organ Transplant	KTX		No
53	Keitel	1	F	25	No	No	Yes	2	6	250	1500	> 1:80	N/A	55, 57, 60, 62, 64	55, 57, 60, 62, 64	No	138	N/A	N/A	N/A	Yes	N/A	Yes		Primary	common	SCID		No
54	Kemp	1	M	75	N/A	Yes	No	N/A	3	N/A	N/A	N/A	Euroimmun	N/A	63	No	N/A	N/A	No	N/A	Yes	N/A	No	remdesivir	Secondary	Haematological Malignancy	NHL		No
55	Kenig	1	F	62	N/A	No	Yes	N/A	2	N/A	N/A	N/A	Liasion Assay	N/A	40	N/A	N/A	N/A	N/A	N/A	Yes	N/A	N/A	remdesivir, antibiotics and/or steroid	Secondary	Haematological Malignancy	NHL		No
	Kenig	2	F	47	N/A	No	Yes	N/A	3	N/A	N/A	N/A	Liasion Assay	N/A	45	Yes	N/A	N/A	N/A	N/A	Yes	N/A	Yes	remdesivir, ertapenem, azithromycin	Secondary	Haematological Malignancy	NHL		No
	Kenig	3	F	58	N/A	No	Yes	N/A	2	N/A	N/A	N/A	Liasion Assay	N/A	60	Yes	N/A	N/A	N/A	N/A	Yes	N/A	N/A	remdesivir, antibiotics and/or steroid	Secondary	Haematological Malignancy	NHL		No
	Kenig	4	M	63	N/A	No	Yes	N/A	3	N/A	N/A	N/A	Liasion Assay	N/A	35	No	N/A	N/A	N/A	N/A	Yes	N/A	N/A	remdesivir, antibiotics and/or steroid	Secondary	Haematological Malignancy	NHL		No
	Kenig	5	F	67	N/A	No	Yes	N/A	2	N/A	N/A	Anti-SARS-CoV hyperimmune globulin	Liasion Assay	N/A	7	N/A	N/A	N/A	Yes	N/A	Yes	N/A	N/A	remdesivir, antibiotics and/or steroid	Secondary	Haematological Malignancy	CLL		No
56	Ketels	1	M	38	Yes	No	Yes	N/A	2	N/A	N/A	N/A	N/A	14, 28	N/A	No	N/A	77	N/A	Yes	No	No	Yes	emtricitabine/tenofovir and dolutegravir	Secondary	Infective	HIV, HBV, Lue		No
57	Khan AM	1	M	41	No	No	No	N/A	N/A	N/A	N/A	N/A	N/A	N/A	N/A	No	N/A	N/A	No	N/A	Yes	N/A	Yes	chemotherapy (liposomal daunorubicin 44 mg/m2 and cytarabine 100 mg/m2 on days 1, 3, and 5), cefepime, vancomycin, remdesivir, metronidazole	Secondary	Haematological Malignancy	MM		No
58	Khatamzas	1	F	70	N/A	N/A	N/A	N/A	5	N/A	N/A	N/A	N/A	N/A	40;65,95,110,120	N/A	N/A	N/A	N/A	N/A	N/A	N/A	N/A		Secondary	Haematological Malignancy	NHL		No
59	Khatri	1	M	68	Yes	Yes	No	5	1	N/A	N/A	N/A	N/A	N/A	N/A	N/A	N/A	N/A	N/A	N/A	N/A	N/A	Yes		Secondary	Organ Transplant	HRT		No
60	Kluger	1	M	69	N/A	No	N/A	N/A	3	N/A	N/A	> 400 IU	Euroimmun	N/A	N/A	N/A	N/A	N/A	N/A	N/A	N/A	N/A	N/A	N/A	Secondary	Organ Transplant	KTX		No
	Kluger	2	M	47	N/A	No	N/A	N/A	2	N/A	N/A	N/A	N/A	N/A	N/A	No	N/A	N/A	N/A	N/A	N/A	N/A	N/A	N/A	Secondary	Organ Transplant	KTX		No
	Kluger	3	M	50	N/A	No	Yes	N/A	2	N/A	N/A	N/A	N/A	N/A	N/A	Yes	N/A	N/A	N/A	N/A	N/A	N/A	N/A	N/A	Secondary	Organ Transplant	KTX		No
61	Kremer AE	1	M	18	N/A	No	Yes	5	6	N/A	1800	61, 50 AU/mL	DiaSorin Clia	28	28	No	N/A	N/A	No	No	No	Yes	No	Hydroxychloroquine	Secondary	Haematological Malignancy	ALL		No
	Kremer AE	2	M	70	N/A	No	Yes	2	6	N/A	1800	81, 96 AU/mL	DiaSorin Clia	17	27	No	N/A	N/A	Yes	No	No	Yes	Yes	oseltamivir, IVIG, hydroxychloroquine, antibiotics	Secondary	Haematological Malignancy	NHL		No
	Kremer AE	3	M	49	N/A	No	Yes	5	6	N/A	1800	51, 91 AU/mL	DiaSorin Clia	4	5	Yes	N/A	N/A	No	No	No	No	Yes	antibiotics	Secondary	Haematological Malignancy	NHL		No
62	Kutzler	1	M	55	N/A	No	N/A	N/A	N/A	N/A	N/A	N/A	N/A	N/A	N/A	Yes	N/A	N/A	No	No	No	No	Yes		Secondary	Organ Transplant	kidney		No
	Kutzler	2	F	70	N/A	Yes	N/A	N/A	N/A	N/A	N/A	N/A	N/A	N/A	N/A	N/A	N/A	N/A	No	Yes	No	No	Yes	tocilizumab	Secondary	Organ Transplant	kidney		No
63	Lancman	1	F	55	No	No	Yes	N/A	2	N/A	N/A	N/A	N/A	10	80	Yes	N/A	N/A	Yes	No	Yes	Yes	Yes	Rituximab, cytarabine, dasatinib	Secondary	Haematological Malignancy	ALL	Y	No
64	Lang-Meli J	1	M	61	N/A	No	N/A	N/A	1	250	1-2 units (250 mL)	>1:320 or >4	ELISA	N/A	13	N/A	N/A	N/A	N/A	N/A	N/A	N/A	N/A		Primary	common	CVID, BREAST CANCER, ACUTE CEREBELLITIS		No
	Lang-Meli J	2	F	55	N/A	No	N/A	N/A	2	250	1-2 units (250 mL)	>1:320 or >5	ELISA	N/A	48	N/A	N/A	N/A	N/A	N/A	N/A	N/A	N/A		Primary	common	CVID		No
	Lang-Meli J	3	M	71	N/A	No	N/A	N/A	1	250	1-2 units (250 mL)	>1:320 or >6	ELISA	N/A	13	N/A	N/A	N/A	N/A	N/A	Yes	N/A	N/A		Primary	common	CVID		No
	Lang-Meli J	4	F	30	N/A	No	N/A	N/A	2	250	1-2 units (250 mL)	>1:320 or >7	ELISA	N/A	8	N/A	N/A	N/A	N/A	Yes	Yes	N/A	Yes		Primary	common	CVID		No
	Lang-Meli J	5	F	53	N/A	No	N/A	N/A	1	250	1-2 units (250 mL)	>1:320 or >8	ELISA	N/A	132	N/A	N/A	N/A	N/A	N/A	N/A	N/A	Yes		Primary	common	CVID		No
	Lang-Meli J	6	F	48	N/A	No	N/A	N/A	2	250	1-2 units (250 mL)	>1:320 or >9	ELISA	N/A	61	N/A	N/A	N/A	N/A	N/A	N/A	N/A	N/A		Primary	common	CVID		No
	Lang-Meli J	7	F	66	N/A	No	N/A	N/A	1	250	1-2 units (250 mL)	>1:320 or >10	ELISA	N/A	34	N/A	N/A	N/A	N/A	N/A	N/A	N/A	Yes		Primary	common	CVID		No
	Lang-Meli J	8	M	41	N/A	No	N/A	N/A	2	250	1-2 units (250 mL)	>1:320 or >11	ELISA	N/A	51	N/A	N/A	N/A	N/A	Yes	N/A	N/A	Yes		Primary	humoral	XLA		No
	Lang-Meli J	9	M	25	N/A	No	N/A	N/A	1	250	1-2 units (250 mL)	>1:320 or >12	ELISA	N/A	27	N/A	N/A	N/A	N/A	N/A	Yes	N/A	Yes		Primary	humoral	XLA		No
	Lang-Meli J	10	M	11	N/A	No	N/A	N/A	2	250	1-2 units (250 mL)	>1:320 or >13	ELISA	N/A	17	N/A	N/A	N/A	N/A	N/A	N/A	N/A	Yes		Primary	humoral	XLA		No
	Lang-Meli J	11	M	13	N/A	No	N/A	N/A	1	250	1-2 units (250 mL)	>1:320 or >14	ELISA	N/A	6	N/A	N/A	N/A	N/A	N/A	Yes	N/A	Yes		Primary	humoral	XLA		No
	Lang-Meli J	12	M	57	N/A	No	N/A	N/A	2	250	1-2 units (250 mL)	>1:320 or >15	ELISA	N/A	23	N/A	N/A	N/A	N/A	Yes	Yes	N/A	Yes		Primary	humoral	Hyper IgM		No
	Lang-Meli J	14	F	57	N/A	No	N/A	N/A	1	250	1-2 units (250 mL)	>1:320 or >17	ELISA	N/A	10	N/A	N/A	N/A	N/A	Yes	Yes	N/A	N/A		Primary	common	CVID		No
	Lang-Meli J	15	F	55	N/A	No	N/A	N/A	2	250	1-2 units (250 mL)	>1:320 or >18	ELISA	N/A	10	N/A	N/A	N/A	N/A	N/A	N/A	N/A	N/A		Primary	common	CVID		No
	Lang-Meli J	16	M	60	N/A	No	N/A	N/A	1	250	1-2 units (250 mL)	>1:320 or >19	ELISA	N/A	5	N/A	N/A	N/A	N/A	Yes	Yes	N/A	Yes		Primary	common	CVID		No
65	Lazzari L	1	M	45	No	No	Yes	4	4	200	800	N/A	N/A	N/A	N/A	No	N/A	75	N/A	Yes	Yes	N/A	Yes		Secondary	Haematological Malignancy	ALL		No
66	Lemus HN	1	F	54	No	No	Yes	N/A	2	200	400	N/A	N/A	5, 13	5	Yes	N/A	N/A	Yes	Yes	No	No	No	TAMOXIFENE	Primary	common	CVID, BREAST CANCER		No
67	Lima	1	M	62	Yes	No	no	N/A	N/A	N/A	N/A	N/A	N/A	N/A	N/A	N/A	N/A	17	N/A	Yes	No	No	No	Tacrolimus, prednisone	Secondary	Organ Transplant	HTX		No
	Lima	2	M	68	Yes	No	no	N/A	N/A	N/A	N/A	N/A	N/A	N/A	N/A	N/A	N/A	21	N/A	Yes	No	No	No	Tacrolimus, prednisone, tocilizumab	Secondary	Organ Transplant	HTX		No
68	Lindemann 2021a (J Med Virol)	1	F	63	No	No	Yes	N/A	6	N/A	N/A	1/1280	ELISA; Euroimmun	N/A	3	Yes	28	N/A	N/A	No	No	No	No		Secondary	Organ Transplant	not specified	Y	No
	Lindemann 2021a (J Med Virol)	2	F	62	No	No	Yes	N/A	3	N/A	N/A	1/320	ELISA; Euroimmun	N/A	13	Yes	16	N/A	N/A	No	No	No	No		Secondary	Organ Transplant	KTX	Y	No
69	Ljungquist O	1	M	52	No	No	Yes	6	N/A	N/A	N/A	640	N/A	N/A	60	N/A	N/A	N/A	N/A	Yes	No	N/A	N/A	Enoxaparine	Secondary	Haematological Malignancy	not specified		No
	Ljungquist O	2	M	59	Yes	Yes	No	6	N/A	N/A	N/A	412	N/A	N/A	20	N/A	N/A	N/A	N/A	Yes	No	N/A	N/A	Enoxaparine	Secondary	Haematological Malignancy	not specified		No
	Ljungquist O	3	M	64	No	No	Yes	4	N/A	N/A	N/A	205	N/A	N/A	29	N/A	N/A	N/A	N/A	Yes	No	N/A	N/A	Tinazaparin	Secondary	Haematological Malignancy	not specified		No
	Ljungquist O	4	M	52	No	No	Yes	6	N/A	N/A	N/A	503	N/A	N/A	21	N/A	N/A	N/A	N/A	Yes	Yes	N/A	N/A	Enoxaparine	Secondary	Haematological Malignancy	not specified		No
	Ljungquist O	5	F	55	No	No	Yes	4	N/A	N/A	N/A	36	N/A	N/A	6	N/A	N/A	N/A	N/A	No	No	N/A	N/A	Enoxaparine	Secondary	Haematological Malignancy	not specified		No
	Ljungquist O	6	M	71	Yes	Yes	No	8	N/A	N/A	N/A	253	N/A	N/A	25	N/A	N/A	N/A	N/A	Yes	Yes	N/A	N/A	Enoxaparine	Secondary	Haematological Malignancy	not specified		No
	Ljungquist O	7	M	68	No	Yes	No	10	N/A	N/A	N/A	183	N/A	N/A	6	N/A	N/A	N/A	N/A	Yes	Yes	N/A	N/A	Enoxaparine	Secondary	Haematological Malignancy	not specified		No
	Ljungquist O	8	F	16	Yes	No	Yes	6	N/A	N/A	N/A	297	N/A	N/A	25	N/A	N/A	N/A	N/A	Yes	Yes	N/A	N/A	Dalteparin	Secondary	Haematological Malignancy	not specified		No
	Ljungquist O	9	F	78	No	No	Yes	5	N/A	N/A	N/A	336	N/A	N/A	13	N/A	N/A	N/A	N/A	Yes	Yes	N/A	N/A	Enoxaparine	Secondary	Haematological Malignancy	not specified		No
	Ljungquist O	10	M	77	No	No	Yes	6	N/A	N/A	N/A	290	N/A	N/A	21	N/A	N/A	N/A	N/A	Yes	Yes	N/A	N/A	Enoxaparine	Secondary	Haematological Malignancy	not specified		No
	Ljungquist O	11	M	74	No	No	Yes	6	N/A	N/A	N/A	351	N/A	N/A	30	N/A	N/A	N/A	N/A	Yes	Yes	N/A	N/A	Enoxaparine	Secondary	Haematological Malignancy	not specified		No
	Ljungquist O	12	M	57	No	Yes	No	4	N/A	N/A	N/A	139	N/A	N/A	40	N/A	N/A	N/A	N/A	Yes	Yes	N/A	N/A	Enoxaparine	Secondary	Haematological Malignancy	not specified		No
	Ljungquist O	13	M	61	Yes	Yes	No	8	N/A	N/A	N/A	95	N/A	N/A	8	N/A	N/A	N/A	N/A	Yes	Yes	N/A	N/A	Enoxaparine	Secondary	Haematological Malignancy	not specified		No
70	London	1	F	41	No	No	Yes	N/A	1	400	400	1:160, 1:40	N/A	N/A	71	Yes	N/A	N/A	N/A	Yes	N/A	Yes	N/A		Primary	humoral	Hypogammaglobulinemia and B-cell alymphocytosis		No
71	Lubnow	1	F	21	No	No	Yes	N/A	3	N/A	N/A	N/A	N/A	13	15	Yes	54	N/A	N/A	Yes	N/A	N/A	Yes	Anakinra	Secondary	Haematological Malignancy	Hemophagocytic Lymphohistiocytosis		No
72	Luetkens	1	F	72	No	No	Yes	N/A	1	N/A	200	>1:1000	ELISA	1	2	Yes	19	N/A	N/A	N/A	N/A	N/A	N/A		Secondary	Haematological Malignancy	MM		No
73	Madariaga	7	M	57	No	No	Yes	N/A	N/A	N/A	600	1: 1,648	ELISA	8	9	Yes	N/A	N/A	N/A	N/A	N/A	N/A	N/A	tocilizumab, anakinra	Secondary	Haematological Malignancy	HSCT		No
	Madariaga	8	M	30	No	No	Yes	N/A	1	300	300	1: 2,921	ELISA	3	13	Yes	N/A	N/A	N/A	N/A	N/A	N/A	N/A		Secondary	Solid Organ Transplant	LTX		No
74	Malsy	1	F	53	No	No	Yes	N/A	6	N/A	N/A	N/A	N/A	4 readmit	approx. 90	NO	20	N/A	No	No	Yes	No	Yes	obinutuzumab	Secondary	Haematological Malignancy	NHL	Y	No
75	Martens	1	M	60	No	No	Yes	4	N/A	N/A	N/A	N/A	N/A	N/A	N/A	N/A	N/A	N/A	N/A	Yes	Yes	Yes	Yes		Secondary	Solid Organ Transplant	HTX		No
76	Martínez-Barranco P	1	F	47	No	No	Yes	N/A	N/A	N/A	300	N/A	N/A	N/A	88	yes	15	N/A	Yes	yes	Yes	Yes	Yes		Secondary	Haematological Malignancy	NHL		No
	Martínez-Barranco P	2	M	76	No	Yes	No	N/A	2	300	600	N/A	N/A	N/A	28, 48	no	N/A	N/A	No	Yes	Yes	Yes	Yes		Secondary	Haematological Malignancy	NHL		No
	Martínez-Barranco P	3	F	82	No	No	Yes	N/A	2	300	600	N/A	N/A	N/A	21.32	yes	17	N/A	Yes	Yes	No	No	Yes	Mesalazine and rifaximin	Secondary	Haematological Malignancy	NHL, IBD		No
	Martínez-Barranco P	4	F	75	No	No	yes	N/A	1	300	300	N/A	N/A	N/A	30	yes	10	N/A	No	Yes	No	no	Yes	anticoagulation	Secondary	Haematological Malignancy	NHL	Y	No
77	Martinez-Chincilla	1	M	47	No	No	Yes	N/A	1	N/A	N/A	N/A	N/A	N/A	91	N/A	49	N/A	No	Yes	Yes	No	Yes	Tocilizumab, rituximab	Secondary	Haematological Malignancy	NHL	Y	No
	Martinez-Chincilla	2	F	51	No	No	Yes	N/A	1	N/A	N/A	N/A	N/A	N/A	42	Yes	16	N/A	No	Yes	Yes	No	Yes		Secondary	Haematological Malignancy	NHL	Y	No
78	Martinot	1	F	76	No	No	Yes	3	N/A	N/A	800	>1.1	ELISA	62 - 65	66 - 69	1, 100%	N/A	N/A	Yes	Yes	Yes	Yes	Yes		Secondary	Haematological Malignancy	CLL		No
79	McKemey	1	F	57	No	No	N/A	N/A	2	275	550	>100	VNT	N/A	100	N/A	155	N/A	No	Yes	Yes	No	Yes		secondary	Autoimmune Disorder	rheumatoid arthritis	Y	No
80	Mehta	1	M	50	Yes	Yes	No	N/A	N/A	N/A	N/A	N/A	N/A	N/A	N/A	N/A	N/A	33	N/A	Yes	Yes	N/A	Yes		Secondary	Solid Organ Transplant	KTX, HIV		No
	Mehta	2	M	65	Yes	No	Yes	N/A	N/A	N/A	N/A	N/A	N/A	N/A	N/A	N/A	N/A	41	N/A	Yes	Yes	N/A	Yes		Secondary	Solid Organ Transplant	KTX, HIV		No
81	Mendes-Correa	1	M	45	No	No	Yes	4	N/A	N/A	N/A	N/A	N/A	N/A	N/A	N/A	N/A	N/A	Yes	Yes	N/A	N/A	Yes		Secondary	Haematological Malignancy	NHL		No
82	Meyts	1	F	40	N/A	Yes	N/A	N/A	N/A	N/A	N/A	N/A	N/A	N/A	N/A	N/A	N/A	N/A	Yes	Yes	No	Yes	Yes		Secondary	Kidney transplant			No
	Meyts	2	M	40	Yes	No	N/A	N/A	N/A	N/A	N/A	N/A	N/A	N/A	N/A	N/A	N/A	N/A	Yes	Yes	No	Yes	Yes		Primary	humoral	agammaglobulinemia		No
	Meyts	3	M	18	N/A	No	N/A	N/A	N/A	N/A	N/A	N/A	N/A	N/A	N/A	N/A	N/A	N/A	NO	Yes	Yes	No	Yes	tocilizumab	Primary	humoral	CVID		No
	Meyts	4	M	12	N/A	No	N/A	N/A	N/A	N/A	N/A	N/A	N/A	N/A	N/A	N/A	N/A	N/A	Yes	No	Yes	No	Yes		Primary	humoral	agammaglobulinemia		No
	Meyts	5	M	34	N/A	No	N/A	N/A	N/A	N/A	N/A	N/A	N/A	N/A	N/A	N/A	N/A	N/A	Yes	No	No	Yes	Yes		Primary	humoral	CVID		No
	Meyts	6	M	74	N/A	No	N/A	N/A	N/A	N/A	N/A	N/A	N/A	N/A	N/A	N/A	N/A	N/A	No	No	No	Yes	Yes		Primary	humoral	CVID		No
83	Milosevic	1	M	34	No	No	Yes	3	4	N/A	0.5 mL/kg x 4	N/A	N/A	10 & 5 weeks	15 & 6 weeks	No	56	N/A	N/A	Yes	N/A	Yes	Yes		Primary	humoral	XLA		No
84	Mira	1	M	39	No	No	Yes	2	1	200	200	> 1:320	Vircell ELISA	23	37	Yes	N/A	N/A	Yes	N/A	N/A	Yes	Yes		Primary	humoral	XLA		No
85	Mohseni	1	F	53	No	No	Yes	N/A	N/A	N/A	N/A	N/A	N/A	N/A	N/A	N/A	N/A	N/A	N/A	N/A	Yes	N/A	N/A		Secondary	Solid Organ Transplant	LTX		Yes	post	non specificati
86	Monrad	1	M	75	No	No	N/A	N/A	N/A	N/A	1800	4.46, 8.24, 4.72, 5.44	Euroimmun ELISA	16	58	No	263	N/A	N/A	N/A	Yes	N/A	Yes		Secondary	Haematological Malignancy	CLL		No
87	Moore	1	F	63	No	No	Yes	2	1	200	200	N/A	Ortho-VITROS	0	88	Yes	7	N/A	N/A	N/A	N/A	N/A	N/A	Anti-CD20	Secondary	Haematological Malignancy	NHL	Y	No
88	Moutinho-Pereira	1	F	39	No	No	Yes	N/A	N/A	N/A	800	N/A	N/A	102	121	Yes	56	N/A	N/A	Yes	N/A	N/A	Yes		Secondary	Autoimmune Disorder	SLE		No
89	Naeem	1	F	65	No	No	Yes	N/A	1	N/A	N/A	8.68	Abbott	7	9	Yes	N/A	N/A	N/A	Yes	N/A	N/A	Yes		Secondary	Solid Organ Transplant	KTX		No
	Naeem	2	F	35	No	No	Yes	N/A	2	N/A	N/A	5.7, 8.15	Abbott	4	4	No	N/A	25	N/A	Yes	Yes	N/A	Yes	Azathioprine, tacrolimus	Secondary	Solid Organ Transplant	KTX		No
	Naeem	3	M	36	No	No	Yes	N/A	1	N/A	N/A	5.67	Abbott	2	7	Yes	N/A	16	N/A	Yes	Yes	N/A	Yes		Secondary	Solid Organ Transplant	KTX		No
90	Nguyen	1	M	24	No	No	Yes	N/A	1	N/A	N/A	N/A	N/A	4	N/A	N/A	26	N/A	N/A	N/A	N/A	N/A	N/A		Secondary	Solid Organ Transplant	LTX		No
91	Niu	1	F	53	No	No	Yes	N/A	2	200	400	N/A	N/A	4	N/A	Yes	15	N/A	Yes	N/A	N/A	N/A	Yes		Secondary	Haematological Malignancy	ALL		No
92	Nussenblatt	1	F	40	N/A	No	No	N/A	N/A	N/A	N/A	N/A	N/A	2	13	N/A	N/A	N/A	Yes	Yes	Yes	N/A	Yes	CART	Secondary	Haematological Malignancy	ALL		No
93	Nyström	1	M	30	No	No	Yes	N/A	N/A	N/A	300	N/A	N/A	35	N/A	N/A	42	N/A	Yes	Yes	No	N/A	Yes		Primary	humoral	XLA		No
94	Oliva	1	F	56	Yes	No	Yes	N/A	3	300	900	N/A	N/A	120	120, 122,124	Yes	43	170	N/A	Yes	Yes	No	Yes	rituximab	Secondary	Haematological Malignancy	NHL	Y	No
	Oliva	2	F	68	Yes	No	Yes	N/A	3	300	900	N/A	N/A	65	65, 67, 69	Yes	33	93	N/A	Yes	Yes	No	N/A		Secondary	Haematological Malignancy	NHL		No
	Oliva	3	F	50	Yes	No	Yes	N/A	3	300	900	N/A	N/A	37	37, 39, 41	N/A	N/A	N/A	N/A	Yes	Yes	No	N/A		Secondary	Haematological Malignancy	NHL		No
	Oliva	4	F	63	Yes	No	Yes	N/A	3	300	900	N/A	N/A	65	65, 67, 69	N/A	N/A	N/A	N/A	Yes	Yes	No	N/A		Secondary	Haematological Malignancy	NHL		No
	Oliva	5	F	73	Yes	Yes	No	N/A	1	300	300	N/A	N/A	13	13	N/A	N/A	N/A	N/A	Yes	Yes	No	N/A		Secondary	Haematological Malignancy	NHL		No
	Oliva	6	F	50	Yes	No	Yes	N/A	3	300	900	N/A	N/A	9	9, 11, 13	N/A	N/A	N/A	N/A	Yes	Yes	No	N/A		Secondary	Haematological Malignancy	NHL		No
95	Ordaya EE	1	M	68	No	No	Yes	N/A	10	N/A	N/A	High	N/A	N/A	N/A	No	N/A	N/A	N/A	Yes	Yes	N/A	Yes		Secondary	Haematological Malignancy	NHL		No
96	Ormazabal Velez	1	F	71	No	No	Yes	3	1	300	300	N/A	N/A	N/A	85	N/A	120	N/A	N/A	yes	No	Yes	N/A		Secondary	Haematological Malignancy	NHL		No
	Ormazabal Velez	2	M	60	No	No	Yes	4	2	300	600	N/A	N/A	N/A	78	N/A	112	N/A	N/A	yes	Yes	Yes	Yes	Rituximab	Secondary	Haematological Malignancy	IMA, BPCO, MCI STAGE IV	Y	No
97	Pal	1	F	70	No	No	N/A	4	1	200	200	N/A	ELISA	3	4	Yes	N/A	N/A	No	No	Yes	No	No		Secondary	Hematologic malignancy	LNH		No
	Pal	2	M	30	No	No	N/A	3	1	200	200	N/A	ELISA	0	5	Yes	N/A	N/A	No	No	Yes	No	No		secondary	Hematologic malignancy	HSCT		No
	Pal	3	F	53	No	No	N/A	4	2	200	400	N/A	ELISA	12	13	Yes	N/A	N/A	No	No	No	No	No		secondary	Hematologic malignancy	HSCT		No
	Pal	4	M	64	No	No	N/A	4	2	200	400	800	ELISA	16	17	Yes	N/A	N/A	No	No	No	No	Yes		Secondary	Hematologic malignancy	ALL		No
	Pal	5	F	68	No	No	N/A	5	1	200	200	3200	ELISA	3	18	No	N/A	N/A	No	No	Yes	No	No		secondary	Hematologic malignancy	NHL		No
	Pal	6	M	24	No	No	N/A	3	1	200	200	400	ELISA	1	5	No	N/A	N/A	No	No	No	No	No		Secondary	Hematologic malignancy	NHL		No
98	Pommeret F	1	F	34	No	Yes	Yes	N/A	2	N/A	N/A	N/A	N/A	N/A	N/A	N/A	N/A	N/A	N/A	N/A	N/A	N/A	N/A		Secondary	Haematological Malignancy	ALL		No
	Pommeret F	2	F	62	Yes	No	No	N/A	1	N/A	N/A	N/A	N/A	N/A	N/A	N/A	N/A	N/A	N/A	N/A	N/A	N/A	N/A		Secondary	Haematological Malignancy	NHL		No
	Pommeret F	3	F	63	No	No	Yes	N/A	2	N/A	N/A	N/A	N/A	N/A	N/A	N/A	N/A	N/A	N/A	N/A	N/A	N/A	N/A		Secondary	Haematological Malignancy	FL		No
	Pommeret F	4	M	57	No	No	Yes	N/A	2	N/A	N/A	N/A	N/A	N/A	N/A	N/A	N/A	N/A	N/A	N/A	N/A	N/A	N/A		Secondary	Haematological Malignancy	CLL		No
	Pommeret F	5	F	67	NO	No	Yes	N/A	2	N/A	N/A	N/A	N/A	N/A	N/A	N/A	N/A	N/A	N/A	N/A	N/A	N/A	N/A		Secondary	Haematological Malignancy	FL		No
99	Prasad	1	F	73	Yes	No	Yes	N/A	2	N/A	N/A	N/A	N/A	1	7	Yes	20	20	No	No	No	No	Yes	Enoxaparine, rituximab	Secondary	Haematological Malignancy	NHL	Y	No
100	Rahman	1	M	N/A	No	No	N/A	3	N/A	N/A	N/A	N/A	N/A	N/A	7	N/A	N/A	N/A	N/A	N/A	N/A	N/A	N/A		Secondary	Organ Transplant	Kidney		No
	Rahman	2	M	N/A	No	No	N/A	3	N/A	N/A	N/A	N/A	N/A	N/A	5	N/A	N/A	N/A	N/A	N/A	N/A	N/A	N/A		Secondary	Organ Transplant	kidney		No
	Rahman	3	M	N/A	Yes	No	N/A	4	N/A	N/A	N/A	N/A	N/A	N/A	6	N/A	N/A	N/A	N/A	N/A	N/A	N/A	N/A		Secondary	Organ Transplant	kidey		No
	Rahman	4	M	N/A	No	Yes	N/A	4	N/A	N/A	N/A	N/A	N/A	N/A	15	N/A	N/A	N/A	N/A	N/A	N/A	N/A	N/A		Secondary	Organ Transplant	kidney		No
	Rahman	5	M	N/A	Yes	Yes	N/A	4	N/A	N/A	N/A	N/A	N/A	N/A	9	N/A	N/A	N/A	N/A	N/A	N/A	N/A	N/A		Secondary	Organ Transplant	kidney		No
	Rahman	6	M	N/A	No	No	N/A	3	N/A	N/A	N/A	N/A	N/A	N/A	11	N/A	N/A	N/A	N/A	N/A	N/A	N/A	N/A		Secondary	Organ Transplant	kidney		No
	Rahman	7	M	N/A	Yes	Yes	N/A	4	N/A	N/A	N/A	N/A	N/A	N/A	31	N/A	N/A	N/A	N/A	N/A	N/A	N/A	N/A		Secondary	Organ Transplant	kidney		No
	Rahman	8	M	N/A	No	No	N/A	3	N/A	N/A	N/A	N/A	N/A	N/A	12	N/A	N/A	N/A	N/A	N/A	N/A	N/A	N/A		Secondary	Organ Transplant	heart		No
	Rahman	9	F	N/A	Yes	No	N/A	3	N/A	N/A	N/A	N/A	N/A	N/A	7	N/A	N/A	N/A	N/A	N/A	N/A	N/A	N/A		Secondary	Organ Transplant	liver		No
	Rahman	10	F	N/A	No	No	N/A	3	N/A	N/A	N/A	N/A	N/A	N/A	11	N/A	N/A	N/A	N/A	N/A	N/A	N/A	N/A		Secondary	Organ Transplant	liver		No
	Rahman	11	F	N/A	No	No	N/A	3	N/A	N/A	N/A	N/A	N/A	N/A	4	N/A	N/A	N/A	N/A	N/A	N/A	N/A	N/A		Secondary	Organ Transplant	liver		No
	Rahman	12	F	N/A	Yes	No	N/A	4	N/A	N/A	N/A	N/A	N/A	N/A	7	N/A	N/A	N/A	N/A	N/A	N/A	N/A	N/A		Secondary	Organ Transplant	liver		No
	Rahman	13	F	N/A	No	No	N/A	3	N/A	N/A	N/A	N/A	N/A	N/A	8	N/A	N/A	N/A	N/A	N/A	N/A	N/A	N/A		Secondary	Organ Transplant	kidney		No
101	Reuken	1	F	56	Yes	No	N/A	5	N/A	N/A	N/A	N/A	N/A	N/A	N/A	Yes	N/A	N/A	No	No	Yes	No	No	infliximab	Secondary	Hematologic malignancy	NHL		No
102	Ribeiro	1	F	25	Yes	No	Yes	5	N/A	N/A	800	1/1280 & 1/320	In house nAb	11, 11, 13, 16	11, 11, 13, 16	Yes	N/A	N/A	N/A	Yes	N/A	N/A	Yes		Primary	common	CVID		No
103	Rnjak	1	M	53	No	No	Yes	3	8	200	1600	between 108 to 890 IU/mL	N/A	48	48	No	N/A	N/A	N/A	Yes	N/A	N/A	Yes		Secondary	Haematological Malignancy	NHL		No
104	Rodriguez J	1	M	84	Yes	Yes	No	5	N/A	N/A	N/A	N/A	N/A	11	18	No	N/A	N/A	N/A	Yes	Yes	Yes	Yes		Secondary	Haematological Malignancy	MM		No
105	Rodriguez-Pla	1	M	77	No	No	Yes	3	2	N/A	N/A	N/A	N/A	N/A	N/A	N/A	N/A	N/A	N/A	Yes	Yes	Yes	Yes		Secondary	Autoimmune Disorder	Granulomatosis with polyangiitis		No
106	Rüfenacht	1	F	72	YES	Yes	NO	N/A	N/A	N/A	N/A	N/A	N/A	52	52	NO	N/A	N/A	No	Yes	Yes	No	Yes	RITUXIMAB	Secondary	Autoimmune Disorder	Mixed collagen vascular disease	Y	No
107	Schenker C	1	M	61	No	No	Yes	3	2	200	400	N/A	N/A	9	31	No	N/A	N/A	N/A	Yes	Yes	Yes	Yes		Secondary	Haematological Malignancy	CLL		No
108	Schreiber	1	F	67	No	No	Yes	2	N/A	N/A	N/A	N/A	N/A	N/A	N/A	N/A	N/A	N/A	N/A	Yes	Yes	Yes	Yes		Secondary	Solid Organ Transplant	HTX		No
109	Sepulcri	1	M	70	No	Yes	No	N/A	N/A	N/A	N/A	N/A	ELISA	88	N/A	No	N/A	271	Yes	Yes	Yes	Yes	Yes	rituximab, bendamustine, cytarabine	Secondary	Haematological Malignancy	NHL	Y	No
110	Shankar R	1	F	4	N/A	No	Yes	N/A	N/A	N/A	15 mL / kg x 2 days	N/A	N/A	2021-08-09	N/A	N/A	N/A	19	Yes	Yes	Yes	N/A	Yes	Voriconazole (antifungal)	Secondary	Haematological Malignancy	ALL		No
111	Spinicci M	1	F	26	No	No	No	N/A	2	200	400	1/320	N/A	53	63	no	N/A	N/A	N/A	yes	N/A	N/A	Yes	Enoxaparine	Secondary	Haematological Malignancy	HIV, NHL		No
112	Steiner	1	M	56	No	Yes	No	6	3	200	600	1/320	N/A	N/A	N/A	N/A	N/A	N/A	Yes	Yes	No	No	N/A		Secondary	Autoimmune Disorder	GLILD, thalassemia minor		No
	Steiner	2	F	43	No	No	Yes	5	2	200	400	1/320	N/A	N/A	N/A	N/A	N/A	127	Yes	Yes	No	No	N/A		Secondary	Solid cancer	none (thymectomy due to thymoma in 2016)		No
113	Szwebel	1	M	N/A	No	No	Yes	2	4	N/A	N/A	N/A	N/A	65	N/A	Yes	N/A	N/A	N/A	Yes	N/A	N/A	Yes		Secondary	Haematological Malignancy	HIV, NHL		No
114	Taha	1	M	55	No	N/A	N/A	N/A	2	N/A	N/A	N/A	N/A	N/A	54, 55	yes	N/A	N/A	No	Yes	Yes	N/A	Yes	(R-CHOP)	Secondary	Haematological Malignancy	NHL	Y	Yes	post	BAM+ETE
115	Trimarchi	1	M	24	No	No	Yes	3	1	200	200	N/A	N/A	9	N/A	N/A	16	N/A	N/A	Yes	N/A	N/A	Yes		Secondary	Solid Organ Transplant	KTX		No
116	Truong	1	M	21	N/A	No	N/A	4	9	N/A	N/A	N/A	N/A	N/A	N/A	N/A	N/A	N/A	No	No	Yes	No	No	CAR-T	Secondary	Hematologic malignancy	ALL		No
117	Van Damme	1	M	37	Yes	No	Yes	5	N/A	N/A	460	N/A	N/A	20	27	Yes	33	N/A	N/A	Yes	N/A	N/A	Yes		Primary	common	CVID		No
118	van Oers	1	M	1	No	No	Yes	2	N/A	N/A	20 mL/kg	N/A	N/A	6	N/A	N/A	N/A	N/A	Yes	N/A	N/A	N/A	Yes		Primary	common	SCID		No
119	Wang	1	M	N/A	N/A	No	N/A	N/A	N/A	N/A	N/A	N/A	N/A	N/A	N/A	N/A	N/A	N/A	N/A	N/A	N/A	N/A	N/A		Secondary	Hematologic malignancy	MM		No
120	Wright	1	M	54	No	No	Yes	3	N/A	N/A	200	N/A	N/A	3	25	Yes	9	9	N/A	N/A	N/A	Yes	Yes		Secondary	Haematological Malignancy	NHL		No
121	Yee	1	F	63	N/A	N/A	N/A	N/A	N/A	N/A	200	N/A	N/A	29	38	Yes	N/A	36	N/A	N/A	N/A	N/A	N/A		Secondary	Autoimmune Disorder	Sjogren syndrome		No
122	Zhang LB	1	F	50	No	No	Yes	N/A	N/A	N/A	200	>10	N/A	10	17	Yes	7	N/A	N/A	Yes	N/A	Yes	N/A	ciclosporin	Secondary	Autoimmune Disorder	SLE		No
123	Zhang LL	1	F	46	No	No	N/A	2	N/A	N/A	200	1:640	N/A	5	5	1, 100%	14	N/A	N/A	N/A	N/A	N/A	N/A	antiviral, arbidol, oseltamivir, ribavirin, interferon-alpha-2b	Secondary	Haematological Malignancy	CML		No
124	Zimmerli	1	M	74	No	No	Yes	N/A	8	200	1600	High titer (4.43, 5.29, 7.67)	EUROIMMUN	72, 73, 84, 85, 94, 95, 111, 112	N/A	No	43	N/A	N/A	N/A	N/A	N/A	N/A		Secondary	Haematological Malignancy	CLL		No
125	Zimmermann	1	M	59	Yes	Yes	no	N/A	2	200	400	N/A	N/A	69	69	No	N/A	122	N/A	Yes	Yes	No	Yes		Secondary	Autoimmune Disorder	idiopathic pulmonary fibrosis		Yes	concomitant	BAM+ETE
